# Development and validation of a high throughput *Neisseria gonorrhoeae* genotyping method

**DOI:** 10.1101/2023.01.09.23284302

**Authors:** Kohji Komori, Kotaro Aoki, Yoshikazu Ishii, Ken Shimuta, Makoto Ohnishi, Kazuhiro Tateda

## Abstract

**Background:** *Neisseria gonorrhoeae* genotyping by whole-genome sequencing (WGS) is expensive for a large sample set, a less expensive and more efficient genotyping method is required. We developed a high-throughput genotyping method for *N. gonorrhoeae* to improve molecular epidemiological typing and antimicrobial-resistant identification in *N. gonorrhoeae* antimicrobial susceptibility surveillance.

**Methods:** We used multiplex-tailed PCR to amplify and sequence 15 alleles from multilocus sequence typing (MLST), *N. gonorrhoeae* multiantigen sequence typing (NG-MAST), and *N. gonorrhoeae* sequence typing for antimicrobial resistance (NG-STAR). After indexing-PCR, we sequenced the DNA library using the MiSeq platform (Illumina). Sequencing reads were *de novo* assembly or constructing consensus sequences of alleles, then assigned sequence type. We used 54 previously characterized strains of *N. gonorrhoeae* and WGS data to validate our method.

**Results:** The allele identification results of MLST and NG-STAR in all strains agreed with the draft WGS. However, in NG-MAST, only 35 strains agreed. Disagreement was found in the NG-MAST of *porB* in 15 strains and of *tbpB* in seven strains. QRDR analysis perfectly predicted levofloxacin resistance. But was less successful in predicting reduced susceptibility or resistance phenotype to penicillin G, cefixime, or ceftriaxone using *penA, porB, ponA*, or *mtrR* alleles.

**Conclusions:** The successful performance in MLST and NG-STAR of our method was validated in this study. This method may be useful for large-scale genotyping for *N. gonorrhoeae* surveillance in a cost- and labor-saving manner. Phenotypic prediction of antimicrobial susceptibility by combining multiple alleles may be necessary for other than fluoroquinolones.
