## Supplementary material for "Development and validation of a high throughput *Neisseria gonorrhoeae* genotyping method": Table S1

### Sheet: Table S1
Table S1. Primers used for multiplex-tailed PCR of N. gonorrhoeae
Schemea	Allele	Panel name	Primer name	Sequence (5' - - 3')c	Length (bp)	Tm value	Amplicon size (bp)
MLST	abcZ	Right	abcZ_gono_right_Fw	TCGTCGGCAGCGTCAGATGTGTATAAGAGACAGAAGCAGACTTTGGGGGAACT	53	69.4	311
			abcZ_gono_right_Rv	GTCTCGTGGGCTCGGAGATGTGTATAAGAGACAGTCGCTGTATTTGGAGAACG	53	69.4
		Left	abcZ_gono_left_Fw	TCGTCGGCAGCGTCAGATGTGTATAAGAGACAGTCGACGACGGGCAGATTATTG	54	70	368
			abcZ_gono_left_Rv	GTCTCGTGGGCTCGGAGATGTGTATAAGAGACAGTACATCGGGCTTCTGTACCC	54	70.7
	adk	Right	adk_gono_right_Fw	TCGTCGGCAGCGTCAGATGTGTATAAGAGACAGTGAAATCGACGTATCCGAC	52	68.7	305
			adk_gono_right_Rv	GTCTCGTGGGCTCGGAGATGTGTATAAGAGACAGCTTCGGCTTTCACAGCTTC	53	70.1
		Left	adk_gono_left_Fw	TCGTCGGCAGCGTCAGATGTGTATAAGAGACAGGCATTCCGCAAATCTCTACC	53	69.4	366
			adk_gono_left_Rv	GTCTCGTGGGCTCGGAGATGTGTATAAGAGACAGCGTCTTTGCCTTCGGTTTTA	54	69.2
	aroE	Right	aroE_gono_left_Fw	TCGTCGGCAGCGTCAGATGTGTATAAGAGACAGACAGGAAGCGTTTCATCTGG	53	69.4	417
			aroE_gono_left_Rv	GTCTCGTGGGCTCGGAGATGTGTATAAGAGACAGGCTTCGCCGTAAACCATATC	54	70
		Left	aroE_gono_right_Fw	TCGTCGGCAGCGTCAGATGTGTATAAGAGACAGACGGCGGTTTCGATATCAT	52	68.7	450
			aroE_gono_right_Rv	GTCTCGTGGGCTCGGAGATGTGTATAAGAGACAGTTCATCCGCATCGACATAAA	54	68.4
	fumC	Right	New_fumC_gono_right_Fw	TCGTCGGCAGCGTCAGATGTGTATAAGAGACAGCGACCCAATGCGAAGCGATG	53	70.9	329
			fumC_gono_right_Rv	GTCTCGTGGGCTCGGAGATGTGTATAAGAGACAGGCGCAGCGATTTATCGTTTTTG	56	69.6
		Left	fumC_gono_left_Fw	TCGTCGGCAGCGTCAGATGTGTATAAGAGACAGCCGAATACGCTGAAATAGCC	53	69.4	331
			New_fumC_gono_left_Rv	GTCTCGTGGGCTCGGAGATGTGTATAAGAGACAGGCCATACCGATGGTAACGTC	54	70.7
	gdh	Right	gdh_gono_right_Fw	TCGTCGGCAGCGTCAGATGTGTATAAGAGACAGGCAAAACCATTTGATGCAGA	53	67.8	450
			gdh_gono_right_Rv	GTCTCGTGGGCTCGGAGATGTGTATAAGAGACAGTCGGTTGAAGCTCGATAACC	54	70
		Left	gdh_gono_left_Fw	TCGTCGGCAGCGTCAGATGTGTATAAGAGACAGGCAAAGAAAGCCTGCAAAAC	53	68.6	459
			gdh_gono_left_Rv	GTCTCGTGGGCTCGGAGATGTGTATAAGAGACAGTACGCAGGTAGAAGGGAACG	54	70.7
	pdhC	Right	pdh_gono_right_Fw	TCGTCGGCAGCGTCAGATGTGTATAAGAGACAGGAAGCGGACATCTGGTCTTG	53	70.1	406
			pdh_gono_right_Rv	GTCTCGTGGGCTCGGAGATGTGTATAAGAGACAGGTTTCCAGCTAGGGGCTGA	53	70.9
		Left	pdh_gono_left_Fw	TCGTCGGCAGCGTCAGATGTGTATAAGAGACAGCATCACCCTGATGAACGAG	52	69.5	412
			pdh_gono_left_Rv	GTCTCGTGGGCTCGGAGATGTGTATAAGAGACAGGCCCAAGACATGGTAGTCG	53	70.9
	pgm	Right	pgm_gono_right_Fw	TCGTCGGCAGCGTCAGATGTGTATAAGAGACAGAAAGAACACGGCGGAGAAG	52	69.5	401
			pgm_gono_right_Rv	GTCTCGTGGGCTCGGAGATGTGTATAAGAGACAGGGCGTGGTATTGGAAGCAC	53	70.9
		Left	pgm_gono_left_Fw	TCGTCGGCAGCGTCAGATGTGTATAAGAGACAGATCCTTCCAAACCGGAAAAC	53	68.6	417
			pgm_gono_left_Rv	GTCTCGTGGGCTCGGAGATGTGTATAAGAGACAGCGGACAGGATTTCCAAGAGG	54	70.7
NG-MAST	porBb	Right	Ngono_NG-MAST_por_right_F	TCGTCGGCAGCGTCAGATGTGTATAAGAGACAGACGATTCTCCCGAATTTGCC	53	69.4	404
			Ngono_NG-MAST_por_right_R	GTCTCGTGGGCTCGGAGATGTGTATAAGAGACAGTTTGAAGCCGTGGGCGTAAG	54	70.7
		Left	Ngono_NG-MAST_por_left_F	TCGTCGGCAGCGTCAGATGTGTATAAGAGACAGAGCCATTTGGCAGTTGGAAC	53	69.4	459
			Ngono_NG-MAST_por_left_R	GTCTCGTGGGCTCGGAGATGTGTATAAGAGACAGCGTAACCGCCGACCAAACGGTG	56	72.6
	tbpB	Right	Ngono_NG-MAST_tbpB_right_F	TCGTCGGCAGCGTCAGATGTGTATAAGAGACAGGTCAGGCAGATAAAGGT	50	68.2	315
			Ngono_NG-MAST_tbpB_right_R	GTCTCGTGGGCTCGGAGATGTGTATAAGAGACAGCGCCTTGGAGGAACATAC	52	70.3
		Left	Ngono_NG-MAST_tbpB_left_F	TCGTCGGCAGCGTCAGATGTGTATAAGAGACAGAAAGTTGCCGTTGTCGGCAG	53	70.1	293
			Ngono_NG-MAST_tbpB_left_R	GTCTCGTGGGCTCGGAGATGTGTATAAGAGACAGGTTTCGTAGATAAAGGCTG	53	68.6
NG-STARb	penAc	Right	Ngono_penA_1of3right_Fw	TCGTCGGCAGCGTCAGATGTGTATAAGAGACAGAGGTGCGGTTTTGGCGTTG	52	70.3	332
			Ngono_penA_1of3right_Rv	GTCTCGTGGGCTCGGAGATGTGTATAAGAGACAGAAACCTTCCTGACCTTTG	52	68.7
			Ngono_penA_2of3right_Fw	TCGTCGGCAGCGTCAGATGTGTATAAGAGACAGAAAAGCCGGAACGGTGGTG	52	70.3	326
			Ngono_penA_2of3right_Rv	GTCTCGTGGGCTCGGAGATGTGTATAAGAGACAGACTGGTACCGACGTTGGA	52	70.3
			Ngono_penA_3of3right_Fw	TCGTCGGCAGCGTCAGATGTGTATAAGAGACAGACGAGTTGATGGTTTCCGT	52	68.7	380
			Ngono_penA_3of3right_Rv	GTCTCGTGGGCTCGGAGATGTGTATAAGAGACAGAAGGGCTTAACTTGCTGAAC	54	69.2
		Left	Ngono_penA_1_of_2_left_F	TCGTCGGCAGCGTCAGATGTGTATAAGAGACAGTCAAAGATAGAAGCAGCCTG	53	68.6	395
			Ngono_penA_1of3left_Rv	GTCTCGTGGGCTCGGAGATGTGTATAAGAGACAGGCAGACGGCATTTCCTTC	52	70.3
			Ngono_penA_2of3left_Fw	TCGTCGGCAGCGTCAGATGTGTATAAGAGACAGAACACGTCATCGGATTTAC	52	67.9	311
			Ngono_penA_2of3left_Rv	GTCTCGTGGGCTCGGAGATGTGTATAAGAGACAGCCAATGCGAGGATTTCC	51	69.7
			Ngono_penA_3of3left_Fw	TCGTCGGCAGCGTCAGATGTGTATAAGAGACAGATACTTTGGATGTGCGCGG	52	69.5	447
			Ngono_penA_3of3left_Rv	GTCTCGTGGGCTCGGAGATGTGTATAAGAGACAGGTACCGGTTTTTGCGCCG	52	71.1
	mtrR	Right	Ngono_mtrR_right_F	TCGTCGGCAGCGTCAGATGTGTATAAGAGACAGAATGCCGAAGGAGGTTCTTG	53	69.4	532
			Ngono_mtrR_right_R	GTCTCGTGGGCTCGGAGATGTGTATAAGAGACAGTYGTTTCAGACGGCATTKYT	54	68.8
		Left	Ngono_mtrR_left_Fw_v2	TCGTCGGCAGCGTCAGATGTGTATAAGAGACAGACCTGTTTTCAAAGTTGAGATG	55	67.6	517
			Ngono_mtrR_left_R	GTCTCGTGGGCTCGGAGATGTGTATAAGAGACAGGCTCGAAAAAGTGCAGCAG	53	70.1
	ponA	Right	Ngono_ponA_only1_F	TCGTCGGCAGCGTCAGATGTGTATAAGAGACAGAATGAGAAAATGGGGGAGGAC	54	69.2	319
			Ngono_ponA_only1_R	GTCTCGTGGGCTCGGAGATGTGTATAAGAGACAGAGATAATGCCGCCGAATAGA	54	69.2
	gyrA	Right	Ngono_gyrA_only1_F	TCGTCGGCAGCGTCAGATGTGTATAAGAGACAGGTACTGTACGCGATGCACGA	53	70.1	255
			Ngono_gyrA_only1_R	GTCTCGTGGGCTCGGAGATGTGTATAAGAGACAGATGTGAGATTTTCGCCATGC	54	69.2
	parC	Right	Ngono_parC_only1_F	TCGTCGGCAGCGTCAGATGTGTATAAGAGACAGGCGCGATATGGGTTTGAC	51	69.7	262
			Ngono_parC_only1_R	GTCTCGTGGGCTCGGAGATGTGTATAAGAGACAGATTGATTTCGGACAACAGCA	54	68.4
	23S rRNA gene	Right	Ngono_23S_rRNA_right_F	TCGTCGGCAGCGTCAGATGTGTATAAGAGACAGACCGGATCACTATGTCCTGCT	54	70	498
			Ngono_23S_rRNA_right_R	GTCTCGTGGGCTCGGAGATGTGTATAAGAGACAGCGAAATTCCTTGTCGGGTAA	54	69.2
		Left	Ngono_23S_rRNA_left_Fw_v2	TCGTCGGCAGCGTCAGATGTGTATAAGAGACAGAGCGCTTATCTCTTCCGAACTT	55	69.1	485
			Ngono_23S_rRNA_left_Rv_v2	GTCTCGTGGGCTCGGAGATGTGTATAAGAGACAGTGCATGGTAGGCAGTTTGAC	54	70
Other (analyzing mutations in QRDR)	gyrB	Left	Ngono_gyrB_only1_F	TCGTCGGCAGCGTCAGATGTGTATAAGAGACAGACGAAGCCAAAATCATCACC	53	68.6	277
			Ngono_gyrB_only1_R	GTCTCGTGGGCTCGGAGATGTGTATAAGAGACAGAAACGTGCTTTTTCGACGTT	54	68.4
	parE	Left	Ngono_parE_only1_F	TCGTCGGCAGCGTCAGATGTGTATAAGAGACAGTTTGGAATTGTGGCTGAACC	53	68.6	253
			Ngono_parE_only1_R	GTCTCGTGGGCTCGGAGATGTGTATAAGAGACAGGATGGCTTGTGTGGCTTTGT	54	70
a MLST, multilocus sequence typing; NG-MAST, Neisseria gonorrhoeae-Multantigen sequence typing; NG-STAR, Neisseria gonorrhoeae sequence typing for antimicrobial resistance; QRDR, quinolone resistance-determining regions.
b The same primers were used for porB, which is required for both NG-MAST and NG-STAR.
c Six primer sets were used to obtain the full-length sequence of penA, and the primer sets were divided into each panels so that amplified regions by PCR did not overlap.
d Bold showed adapter sequence for MiSeq sequence library preparation.
