## Supplementary material for "Development and validation of a high throughput *Neisseria gonorrhoeae* genotyping method": Table S2

### Sheet: Sheet1
Table S2. Sequence data accession numbers of our method.
Strain ID (TUM)	BioSample	Accession
15744	SAMN31707573	SRR22270746
15745	SAMN31707574	SRR22270745
15746	SAMN31707575	SRR22270734
15747	SAMN31707576	SRR22270723
15748	SAMN31707577	SRR22270712
15749	SAMN31707578	SRR22270701
15750	SAMN31707579	SRR22270695
15751	SAMN31707580	SRR22270694
15752	SAMN31707581	SRR22270693
15753	SAMN31707582	SRR22270692
15754	SAMN31707583	SRR22270744
15755	SAMN31707584	SRR22270743
15756	SAMN31707585	SRR22270742
15757	SAMN31707586	SRR22270741
15758	SAMN31707587	SRR22270740
15759	SAMN31707588	SRR22270739
15760	SAMN31707589	SRR22270738
15761	SAMN31707590	SRR22270737
15762	SAMN31707591	SRR22270736
15763	SAMN31707592	SRR22270735
15764	SAMN31707593	SRR22270733
15765	SAMN31707594	SRR22270732
15766	SAMN31707595	SRR22270731
15767	SAMN31707596	SRR22270730
15768	SAMN31707597	SRR22270729
15769	SAMN31707598	SRR22270728
15770	SAMN31707599	SRR22270727
15771	SAMN31707600	SRR22270726
15772	SAMN31707601	SRR22270725
15773	SAMN31707602	SRR22270724
15774	SAMN31707603	SRR22270722
15775	SAMN31707604	SRR22270721
15776	SAMN31707605	SRR22270720
15777	SAMN31707606	SRR22270719
15778	SAMN31707607	SRR22270718
15780	SAMN31707609	SRR22270716
15781	SAMN31707610	SRR22270715
15782	SAMN31707611	SRR22270714
15783	SAMN31707612	SRR22270713
15784	SAMN31707613	SRR22270711
15785	SAMN31707614	SRR22270710
15786	SAMN31707615	SRR22270709
15787	SAMN31707616	SRR22270708
15788	SAMN31707617	SRR22270707
15789	SAMN31707618	SRR22270706
15790	SAMN31707619	SRR22270705
15791	SAMN31707620	SRR22270704
15792	SAMN31707621	SRR22270703
15793	SAMN31707622	SRR22270702
15794	SAMN31707623	SRR22270700
15795	SAMN31707624	SRR22270699
15796	SAMN31707625	SRR22270698
15797	SAMN31707626	SRR22270697
15798	SAMN31707627	SRR22270696
